# A versatile, fast and unbiased method for estimation of gene-by-environment interaction effects on biobank-scale datasets

**DOI:** 10.1101/2021.04.24.21255884

**Authors:** Mohammad Khan, Matteo Di Scipio, Conor Judge, Nicolas Perrot, Michael Chong, Shihong Mao, Shuang Di, Walter Nelson, Jeremy Petch, Guillaume Paré

## Abstract

Current methods to evaluate gene-by-environment (GxE) interactions on biobank-scale datasets are limited. MonsterLM enables multiple linear regression on genome-wide datasets, does not rely on parameters specification and provides unbiased estimates of variance explained by GxE interaction effects. We applied MonsterLM to the UK Biobank for eight blood biomarkers (N=325,991), identifying significant genome-wide interaction variance with waist-to-hip ratio for five biomarkers, with variance explained by interactions ranging from 0.11 to 0.58. 48% to 94% of GxE interaction variance can be attributed to variants without significant marginal association with the phenotype of interest. Conversely, for most traits, >40% of interaction variance was explained by less than 5% of genetic variants. We observed significant improvements in polygenic score prediction with incorporation of GxE interactions in four biomarkers. Our results imply an important contribution of GxE interaction effects, driven largely by a restricted set of variants distinct from loci with strong marginal effects.
