## Supplementary material for "A versatile, fast and unbiased method for estimation of gene-by-environment interaction effects on biobank-scale datasets": Supp_Table2.csv

biomarker	Group	Validation_estimate_r2
ApoB	Interaction	0.429818594
Bilirubin	Interaction	0.402745429
Cholesterol	Interaction	0.896414064
HbA1c	Interaction	0.190005024
HDL-C	Interaction	0.55344368
ApoB	Genotype	0.23621531
Bilirubin	Genotype	0.37763499
Cholesterol	Genotype	0.15485916
HbA1c	Genotype	0.24993219
HDL-C	Genotype	0.2836736
