## Supplementary material for "A versatile, fast and unbiased method for estimation of gene-by-environment interaction effects on biobank-scale datasets": Supp_Table3.csv

chr	block	Heritability	ApoB Interaction Significance Threshold 0.00001 Full R2	Interaction R2	ApoB Interaction Significance Threshold 0.0001 Full R2	Interaction R2	ApoB Interaction Significance Threshold 0.001 Full R2	Interaction R2	ApoB Interaction Significance Threshold 0.01 Full R2	Interaction R2	Interactions Randomly Selected Full R2 with # of SNPs equivalent to 0.01 Thresholds	Interaction R2
1	1	0.005995134	0.006413839	0.000418705	0.007143089	0.001147955	0.008624456	0.002629322	0.011302726	0.005307592	0.00722881	0.001233676
	2	0.002829335	0.003438612	0.000609277	0.004263473	0.001434138	0.005833064	0.003003729	0.008786723	0.005957387	0.004553809	0.001724474
	3	0.004666263	0.005191427	0.000525164	0.0058342	0.001167937	0.006583567	0.001917304	0.009180177	0.004513914	0.004499739	-0.000166524
	4	0.00395023	0.004433416	0.000483186	0.004823014	0.000872784	0.005486442	0.001536212	0.006425767	0.002475537	0.003471829	-0.000478401
2	1	0.006686574	0.007138731	0.000452157	0.007599643	0.000913069	0.009454955	0.002768381	0.012312563	0.005625989	0.00896055	0.002273976
	2	0.005977866	0.006516051	0.000538185	0.006775681	0.000797815	0.008329427	0.002351561	0.011970006	0.00599214	0.008503121	0.002525255
	3	0.002291217	0.003144671	0.000853454	0.003858216	0.001566999	0.006696424	0.004405207	0.007945855	0.005654637	0.004121694	0.001830477
	4	0.005037518	0.005565453	0.000527935	0.006287072	0.001249554	0.007498417	0.002460899	0.0102247	0.005187182	0.006379532	0.001342014
3	1	0.001623221	0.001849051	0.00022583	0.001912183	0.000288962	0.003825378	0.002202157	0.005052953	0.003429732	0.001612634	-1.06E-05
	2	0.001802204	0.001991987	0.000189783	0.002899025	0.001096821	0.003525568	0.001723364	0.005861711	0.004059507	0.001712953	-8.93E-05
	3	-0.002801207	-0.002653169	0.000148038	-0.002319399	0.000481808	-0.001172573	0.001628634	0.002294918	0.005096124	-0.003249058	-0.000447851
	4	0.005253528	0.005777506	0.000523978	0.006522694	0.001269166	0.007743295	0.002489767	0.010123729	0.004870201	0.005826119	0.000572591
4	1	0.005483562	0.006278381	0.000794819	0.006546344	0.001062782	0.008612518	0.003128956	0.009981131	0.004497569	0.002580288	-0.002903274
	2	0.0040582	0.004691623	0.000633423	0.004972961	0.000914761	0.005666918	0.001608718	0.009191747	0.005133547	0.004766238	0.000708038
	3	0.006589998	0.006721048	0.00013105	0.007036502	0.000446504	0.006829622	0.000239624	0.009684697	0.0030947	0.007693015	0.001103017
5	1	-0.00139424	-0.000945153	0.000449087	-0.000806502	0.000587738	-1.95E-05	0.00137474	0.002121842	0.003516082	-0.00174733	-0.00035309
	2	-0.000391425	-2.88E-06	0.000388545	0.000242464	0.000633889	0.000659854	0.001051279	0.005011801	0.005403226	0.000350302	0.000741727
	3	0.011130679	0.011261028	0.000130349	0.01153363	0.000402951	0.012168435	0.001037756	0.015801125	0.004670446	0.010744387	-0.000386292
6	1	-0.003580673	-0.003139717	0.000440956	-0.002787488	0.000793185	-0.002319149	0.001261524	-0.001421641	0.002159032	-0.004303382	-0.000722709
	2	0.005664195	0.0059549	0.000290705	0.00605206	0.000387865	0.007236075	0.00157188	0.008361243	0.002697049	0.00370408	-0.001960115
	3	-0.002421739	-0.00216778	0.000253959	-0.001831923	0.000589816	-0.001406325	0.001015414	0.001870834	0.004292573	-0.003174718	-0.000752979
	4	0.009025581	0.009387729	0.000362148	0.01007293	0.001047349	0.011683026	0.002657445	0.012574634	0.003549053	0.009393465	0.000367884
7	1	0.000565874	0.001103345	0.000537471	0.001204519	0.000638645	0.00263396	0.002068086	0.004230695	0.00366482	0.001574735	0.001008861
	2	-0.002180053	-0.00202507	0.000154983	-0.001432169	0.000747884	-0.000273922	0.001906131	0.001704079	0.003884131	-0.001966571	0.000213482
	3	-0.00029107	-6.93E-07	0.000290377	0.000258389	0.000549459	0.001298424	0.001589494	0.003070969	0.003362039	-0.000904059	-0.000612989
	4	0.004782086	0.005218031	0.000435945	0.005444533	0.000662447	0.006523783	0.001741697	0.008731747	0.00394966	0.004949462	0.000167376
8	1	0.005365681	0.006093397	0.000727716	0.006060051	0.00069437	0.006714374	0.001348693	0.009614999	0.004249318	0.005386529	2.08E-05
	2	0.013247453	0.013444847	0.000197394	0.013642409	0.000394956	0.014923171	0.001675718	0.017451729	0.004204276	0.012661031	-0.000586422
	3	0.001239299	0.00171102	0.000471721	0.002099751	0.000860452	0.004481417	0.003242118	0.005400285	0.004160986	0.002498828	0.001259529
	4	0.009546502	0.009940784	0.000394282	0.010942653	0.001396151	0.011694071	0.002147569	0.015388927	0.005842425	0.010248848	0.000702346
9	1	0.000835402	0.001216294	0.000380892	0.001359228	0.000523826	0.002574899	0.001739497	0.00429199	0.003456588	-0.000560508	-0.00139591
	2	0.010030462	0.010185249	0.000154787	0.010701332	0.00067087	0.011034161	0.001003699	0.014918354	0.004887892	0.011832795	0.001802333
	3	0.000284368	0.001025308	0.00074094	0.001489782	0.001205414	0.002334157	0.002049789	0.005254172	0.004969803	-0.000240971	-0.000525339
10	1	0.003361542	0.003619536	0.000257994	0.003902467	0.000540925	0.00567763	0.002316088	0.007474299	0.004112758	0.003145323	-0.000216219
	2	-0.001595393	-0.000956467	0.000638926	-6.09E-05	0.001534493	0.001211276	0.002806669	0.003657879	0.005253272	-0.001456784	0.000138609
	3	0.00396082	0.004511589	0.000550769	0.004691768	0.000730948	0.005699653	0.001738833	0.007907173	0.003946352	0.004255379	0.000294559
11	1	0.001863151	0.002103442	0.000240291	0.002643234	0.000780083	0.004192805	0.002329654	0.005035763	0.003172612	0.002162756	0.000299605
	2	0.008036082	0.008157942	0.00012186	0.00833265	0.000296568	0.008728577	0.000692495	0.010586731	0.00255065	0.008297799	0.000261717
	3	0.009095524	0.009685194	0.00058967	0.010206588	0.001111064	0.011055842	0.001960318	0.013417344	0.00432182	0.009523724	0.0004282
12	1	-0.002094422	-0.001487153	0.000607269	-0.00119227	0.000902152	-0.00027147	0.001822952	0.002614524	0.004708946	-0.00290111	-0.000806688
	2	-0.003425333	-0.003218029	0.000207304	-0.002414055	0.001011278	3.92E-05	0.003464533	0.003343365	0.006768698	-2.16E-03	0.001267038
	3	0.009759703	0.00996474	0.000205037	0.010381467	0.000621764	0.011110252	0.001350549	0.011851572	0.002091868	0.011603368	0.001843665
13	1	0.000520535	0.00116067	0.000640135	0.00228188	0.001761345	0.004602757	0.004082222	0.006519864	0.005999329	0.000676154	0.000155619
	2	-0.000415339	0.000165082	0.000580421	0.000817208	0.001232547	0.001794716	0.002210055	0.003753437	0.004168777	-2.81E-05	0.000387239
14	1	0.000127844	0.000497517	0.000369673	0.00057568	0.000447836	0.002138715	0.002010871	0.005765809	0.005637965	0.002085586	0.001957742
	2	0.00462855	0.005092839	0.000464289	0.005180962	0.000552412	0.006623303	0.001994753	0.009742581	0.005114031	0.003965805	-0.000662745
15	1	0.017468988	0.017716024	0.000247036	0.01846427	0.000995282	0.019456054	0.001987066	0.021761857	0.004292869	0.018479043	0.001010055
	2	0.003139196	0.003665039	0.000525843	0.004721389	0.001582193	0.005515129	0.002375933	0.007315338	0.004176142	0.002493548	-0.000645648
16	1	0.005988814	0.005908396	-8.04E-05	0.006115712	0.000126898	0.006597859	0.000609045	0.009344542	0.003355727	0.00687603	0.000887216
	2	0.028852022	0.029952373	0.001100351	0.030266771	0.001414749	0.032002032	0.00315001	0.033615026	0.004763004	0.028283897	-0.000568125
17	1	0.005480192	0.005709339	0.000229147	0.006803986	0.001323794	0.008211166	0.002730974	0.008703633	0.003223441	0.006702985	0.001222793
	2	0.015828173	0.016193053	0.00036488	0.016940315	0.001112142	0.018286256	0.002458083	0.019794807	0.003966634	0.017350092	0.001521919
18	1	0.000348978	0.000381	3.20E-05	0.000380166	3.12E-05	0.000682227	0.000333249	0.00314939	0.002800412	-0.000483418	-0.000832396
	2	0.012846515	0.013225076	0.000378561	0.013715223	0.000868708	0.014931414	0.002084899	0.017180584	0.00433407	0.014406802	0.001560287
19	1	0.004982408	0.005441239	0.000458831	0.005939078	0.00095667	0.007002091	0.002019683	0.008141334	0.003158926	0.005051292	6.89E-05
	2	0.009356358	0.010158035	0.000801677	0.010548466	0.001192108	0.011802965	0.002446607	0.013461139	0.004104781	0.010089336	0.000732978
20	1	0.003816499	0.003974503	0.000158004	0.004386353	0.000569854	0.00486452	0.001048021	0.006448012	0.002631513	0.002901937	-0.000914562
	2	0.004415192	0.004709935	0.000294743	0.004787982	0.00037279	0.006155564	0.001740372	0.007890284	0.003475091	0.005686511	0.001271319
21	1	0.007804429	0.008068603	0.000264174	0.00856728	0.000762851	0.009968895	0.002164466	0.012813389	0.00500896	0.007580177	-0.000224252
22	1	0.003924987	0.004213698	0.000288711	0.004600727	0.00067574	0.005366786	0.001441799	0.007775729	0.003850742	0.004677749	0.000752762
		0.278978042		0.024394439		0.051006702		0.119946561		0.25480455		0.01939774
