## Supplementary material for "A versatile, fast and unbiased method for estimation of gene-by-environment interaction effects on biobank-scale datasets": Supp_Table4.csv

biomarker	environmental_significance	environmental_significance_factor	genotype_significance	genotype_significance_factor	PRS_R2_JG	PRS_R2_Full	DeltaR2	LCI	UCI
Apolipoprotein B	0.00001	"1e-06"	0.00001	"1e-05"	0.1137	0.1146	0.0009	-0.003356478	0.005156478
Apolipoprotein B	0.00001	"1e-06"	0.0001	"1e-04"	0.1101	0.1164	0.0063	0.002012416	0.010587584
Apolipoprotein B	0.00001	"1e-06"	0.001	"1e-03"	0.1011	0.10644	0.00534	0.001082808	0.009597192
Apolipoprotein B	0.00001	"1e-06"	0.01	"1e-02"	0.0813	0.08204	0.00074	-0.00335361	0.00483361
Apolipoprotein B	0.0001	"1e-04"	0.00001	"1e-05"	0.1137	0.1147	0.001	-0.003257159	0.005257159
Apolipoprotein B	0.0001	"1e-04"	0.0001	"1e-04"	0.1101	0.1163	0.0062	0.001913071	0.010486929
Apolipoprotein B	0.0001	"1e-04"	0.001	"1e-03"	0.1011	0.1066	0.0055	0.001241663	0.009758337
Apolipoprotein B	0.0001	"1e-04"	0.01	"1e-02"	0.0813	0.08268	0.00138	-0.00271952	0.00547952
Apolipoprotein B	0.001	"1e-03"	0.00001	"1e-05"	0.1137	0.1157	0.002	-0.002263922	0.006263922
Apolipoprotein B	0.001	"1e-03"	0.0001	"1e-04"	0.1101	0.1185	0.0084	0.004098859	0.012701141
Apolipoprotein B	0.001	"1e-03"	0.001	"1e-03"	0.1011	0.1075	0.0064	0.002135268	0.010664732
Apolipoprotein B	0.001	"1e-03"	0.01	"1e-02"	0.0813	0.08328	0.00198	-0.002125015	0.006085015
Apolipoprotein B	0.01	"1e-02"	0.00001	"1e-05"	0.1137	0.1165	0.0028	-0.001469269	0.007069269
Apolipoprotein B	0.01	"1e-02"	0.0001	"1e-04"	0.1101	0.1197	0.0096	0.005291276	0.013908724
Apolipoprotein B	0.01	"1e-02"	0.001	"1e-03"	0.1011	0.1086	0.0075	0.003227552	0.011772448
Apolipoprotein B	0.01	"1e-02"	0.01	"1e-02"	0.0813	0.08268	0.00138	-0.00271952	0.00547952
Bilirubin	0.00001	"1e-05"	0.00001	"1e-05"	0.2873856	0.287160854	-0.000224746	-0.001147186	0.000349414
Bilirubin	0.00001	"1e-05"	0.0001	"1e-04"	0.284995568	0.287160854	0.002165286	0.002165286	0.002165286
Bilirubin	0.00001	"1e-05"	0.001	"1e-03"	0.272548067	0.274855394	0.002307327	0.001150369	0.003464285
Bilirubin	0.00001	"1e-05"	0.01	"1e-02"	0.226780176	0.230130084	0.003349908	0.000277654	0.006422162
Bilirubin	0.0001	"1e-04"	0.00001	"1e-05"	0.2873856	0.287160854	-0.000224746	-0.001141265	0.000357297
Bilirubin	0.0001	"1e-04"	0.0001	"1e-04"	0.284995568	0.287552528	0.00255696	0.00255696	0.00255696
Bilirubin	0.0001	"1e-04"	0.001	"1e-03"	0.272548067	0.275474197	0.00292613	0.001761795	0.004090465
Bilirubin	0.0001	"1e-04"	0.01	"1e-02"	0.226780176	0.231016719	0.004236543	0.00115998	0.007313106
Bilirubin	0.001	"1e-03"	0.00001	"1e-05"	0.2873856	0.287160854	-0.000224746	-0.001147186	0.000349414
Bilirubin	0.001	"1e-03"	0.0001	"1e-04"	0.284995568	0.288373208	0.00337764	0.002639463	0.004988973
Bilirubin	0.001	"1e-03"	0.001	"1e-03"	0.272548067	0.276124525	0.003576458	0.002404474	0.004748442
Bilirubin	0.001	"1e-03"	0.01	"1e-02"	0.226780176	0.231677445	0.004897269	0.001817528	0.00797701
Bilirubin	0.01	"1e-02"	0.00001	"1e-05"	0.2873856	0.287160854	-0.000224746	-0.001141265	0.000357297
Bilirubin	0.01	"1e-02"	0.0001	"1e-04"	0.284995568	0.288831952	0.003836384	0.002639463	0.004988973
Bilirubin	0.01	"1e-02"	0.001	"1e-03"	0.272548067	0.276362285	0.003814218	0.002639463	0.004988973
Bilirubin	0.01	"1e-02"	0.01	"1e-02"	0.226780176	0.230799646	0.00401947	0.000943958	0.007094982
Cholesterol	0.00001	"1e-05"	0.00001	"1e-05"	0.1283	0.134978211	0.000059145	-0.001423753	0.001542043
Cholesterol	0.00001	"1e-05"	0.0001	"1e-04"	0.1361	0.137873216	3.49E-07	-0.001486129	0.001486827
Cholesterol	0.00001	"1e-05"	0.001	"1e-03"	0.1531	0.143361421	0.000154283	-0.00150079	0.001809356
Cholesterol	0.00001	"1e-05"	0.01	"1e-02"	0.1675	0.1265	0.000159511	-0.002034121	0.002353143
Cholesterol	0.0001	"1e-04"	0.00001	"1e-05"	0.1283	0.136175969	0.000059145	-0.001423753	0.001542043
Cholesterol	0.0001	"1e-04"	0.0001	"1e-04"	0.1361	0.139043192	0.000046117	-0.001443218	0.001535452
Cholesterol	0.0001	"1e-04"	0.001	"1e-03"	0.1531	0.145284118	0.000225376	-0.001433548	0.0018843
Cholesterol	0.0001	"1e-04"	0.01	"1e-02"	0.1675	0.1309	0.000219983	-0.001975858	0.002415824
Cholesterol	0.001	"1e-03"	0.00001	"1e-05"	0.1283	0.136807336	0.000059145	-0.001423753	0.001542043
Cholesterol	0.001	"1e-03"	0.0001	"1e-04"	0.1361	0.140067142	0.000159785	-0.001336608	0.001656178
Cholesterol	0.001	"1e-03"	0.001	"1e-03"	0.1531	0.1469584	0.000237706	-0.001421885	0.001897297
Cholesterol	0.001	"1e-03"	0.01	"1e-02"	0.1675	0.1347	0.00022768	-0.001968441	0.002423801
Cholesterol	0.01	"1e-02"	0.00001	"1e-05"	0.1283	0.137225988	0.000059145	-0.001423753	0.001542043
Cholesterol	0.01	"1e-02"	0.0001	"1e-04"	0.1361	0.14091601	0.000114572	-0.00137902	0.001608164
Cholesterol	0.01	"1e-02"	0.001	"1e-03"	0.1531	0.148488395	0.000292849	-0.001369717	0.001955415
Cholesterol	0.01	"1e-02"	0.01	"1e-02"	0.1675	0.1379	8.76E-05	-0.002103381	0.002278619
Glucose	0.00001	"1e-05"	0.00001	"1e-05"	0.001095616	0.001095616	0	-0.000694444	0.000694444
Glucose	0.00001	"1e-05"	0.0001	"1e-04"	0.001480438	0.001480438	0	-0.00080258	0.00080258
Glucose	0.00001	"1e-05"	0.001	"1e-03"	0.002267668	0.001481631	-0.000786037	-0.001683322	0.000111248
Glucose	0.00001	"1e-05"	0.01	"1e-02"	0.003165289	0.002268825	-0.000896464	-0.001966347	0.000173419
Glucose	0.0001	"1e-04"	0.00001	"1e-05"	0.001095616	0.001095616	0	-0.000694444	0.000694444
Glucose	0.0001	"1e-04"	0.0001	"1e-04"	0.001480438	0.001480438	0	-0.00080258	0.00080258
Glucose	0.0001	"1e-04"	0.001	"1e-03"	0.002267668	0.001481631	-0.000786037	-0.001683322	0.000111248
Glucose	0.0001	"1e-04"	0.01	"1e-02"	0.003165289	0.002268825	-0.000896464	-0.001966347	0.000173419
Glucose	0.001	"1e-03"	0.00001	"1e-05"	0.001095616	0.001081552	-0.000014064	-0.000706349	0.000678221
Glucose	0.001	"1e-03"	0.0001	"1e-04"	0.001480438	0.001081552	-0.000398886	-0.001147186	0.000349414
Glucose	0.001	"1e-03"	0.001	"1e-03"	0.002267668	0.001481631	-0.000786037	-0.001683322	0.000111248
Glucose	0.001	"1e-03"	0.01	"1e-02"	0.003165289	0.002309595	-0.000855694	-0.00192944	0.000218052
Glucose	0.01	"1e-02"	0.00001	"1e-05"	0.001095616	0.001081552	-0.000014064	-0.000706349	0.000678221
Glucose	0.01	"1e-02"	0.0001	"1e-04"	0.001480438	0.001088454	-0.000391984	-0.001141265	0.000357297
Glucose	0.01	"1e-02"	0.001	"1e-03"	0.002267668	0.001549952	-0.000717716	-0.001622925	0.000187493
Glucose	0.01	"1e-02"	0.01	"1e-02"	0.003165289	0.002319187	-0.000846102	-0.001920754	0.00022855
HbA1c	0.00001	"1e-05"	0.00001	"1e-05"	0.114527568	0.11495086	0.000423292	-0.003830811	0.004677395
HbA1c	0.00001	"1e-05"	0.0001	"1e-04"	0.114734045	0.115026762	0.000292717	-0.003960695	0.004546129
HbA1c	0.00001	"1e-05"	0.001	"1e-03"	0.108747704	0.109165899	0.000418195	-0.003826552	0.004662942
HbA1c	0.00001	"1e-05"	0.01	"1e-02"	0.086306817	0.08670749	0.000400673	-0.000694444	0.000694444
HbA1c	0.0001	"1e-04"	0.00001	"1e-05"	0.114527568	0.114956656	0.000429088	-0.003825055	0.004683231
HbA1c	0.0001	"1e-04"	0.0001	"1e-04"	0.114734045	0.115147013	0.000412968	-0.003841263	0.004667199
HbA1c	0.0001	"1e-04"	0.001	"1e-03"	0.108747704	0.10934707	0.000599366	-0.003646674	0.004845406
HbA1c	0.0001	"1e-04"	0.01	"1e-02"	0.086306817	0.08687367	0.000566853	-0.000694444	0.000694444
HbA1c	0.001	"1e-03"	0.00001	"1e-05"	0.114527568	0.115456671	0.000929103	-0.003328435	0.005186641
HbA1c	0.001	"1e-03"	0.0001	"1e-04"	0.114734045	0.115673242	0.000939197	-0.003318601	0.005196995
HbA1c	0.001	"1e-03"	0.001	"1e-03"	0.108747704	0.109726488	0.000978784	-0.003269953	0.005227521
HbA1c	0.001	"1e-03"	0.01	"1e-02"	0.086306817	0.08740088	0.001094063	-0.000694444	0.000694444
HbA1c	0.01	"1e-02"	0.00001	"1e-05"	0.114527568	0.115258029	0.000730461	-0.001290538	0.007124042
HbA1c	0.01	"1e-02"	0.0001	"1e-04"	0.114734045	0.115308973	0.000574928	-0.003680403	0.004830259
HbA1c	0.01	"1e-02"	0.001	"1e-03"	0.108747704	0.109385826	0.000638122	-0.003608194	0.004884438
HbA1c	0.01	"1e-02"	0.01	"1e-02"	0.086306817	0.08705531	0.000748493	-0.000694444	0.000694444
HDL Cholesterol	0.00001	"1e-05"	0.00001	"1e-05"	0.144014539	0.145539598	0.001525059	-0.002674634	0.005724752
HDL Cholesterol	0.00001	"1e-05"	0.0001	"1e-04"	0.143293206	0.144958566	0.00166536	-0.00253867	0.00586939
HDL Cholesterol	0.00001	"1e-05"	0.001	"1e-03"	0.136111421	0.138189117	0.002077696	-0.002158705	0.006314097
HDL Cholesterol	0.00001	"1e-05"	0.01	"1e-02"	0.10865284	0.1111917	0.00253886	-0.000694444	0.000694444
HDL Cholesterol	0.0001	"1e-04"	0.00001	"1e-05"	0.144014539	0.145644115	0.001629576	-0.002570693	0.005829845
HDL Cholesterol	0.0001	"1e-04"	0.0001	"1e-04"	0.143293206	0.145429621	0.002136415	-0.002070207	0.006343037
HDL Cholesterol	0.0001	"1e-04"	0.001	"1e-03"	0.136111421	0.138898155	0.002786734	-0.001453709	0.007027177
HDL Cholesterol	0.0001	"1e-04"	0.01	"1e-02"	0.10865284	0.1124958	0.00384296	-0.000694444	0.000694444
HDL Cholesterol	0.001	"1e-03"	0.00001	"1e-05"	0.144014539	0.146931291	0.002916752	-0.001290538	0.007124042
HDL Cholesterol	0.001	"1e-03"	0.0001	"1e-04"	0.143293206	0.146757707	0.003464501	-0.000749345	0.007678347
HDL Cholesterol	0.001	"1e-03"	0.001	"1e-03"	0.136111421	0.139885031	0.00377361	-0.000472398	0.008019618
HDL Cholesterol	0.001	"1e-03"	0.01	"1e-02"	0.10865284	0.1131767	0.00452386	-0.000694444	0.000694444
HDL Cholesterol	0.01	"1e-02"	0.00001	"1e-05"	0.144014539	0.148004448	0.003989909	-0.000223145	0.008202963
HDL Cholesterol	0.01	"1e-02"	0.0001	"1e-04"	0.143293206	0.147548725	0.004255519	3.74E-05	0.008473609
HDL Cholesterol	0.01	"1e-02"	0.001	"1e-03"	0.136111421	0.139953779	0.003842358	-0.000404035	0.008088751
HDL Cholesterol	0.01	"1e-02"	0.01	"1e-02"	0.10865284	0.1113577	0.00270486	-0.000694444	0.000694444
LDL Cholesterol	0.00001	"1e-05"	0.00001	"1e-05"	0.093607796	0.095331273	0.001723477	-0.002470824	0.005917778
LDL Cholesterol	0.00001	"1e-05"	0.0001	"1e-04"	0.090239046	0.092043768	0.001804722	-0.002369275	0.005978719
LDL Cholesterol	0.00001	"1e-05"	0.001	"1e-03"	0.075910194	0.077612659	0.001702465	-0.002346075	0.005751005
LDL Cholesterol	0.00001	"1e-05"	0.01	"1e-02"	0.051361731	0.05279384	0.001432109	-0.000694444	0.000694444
LDL Cholesterol	0.0001	"1e-04"	0.00001	"1e-05"	0.093607796	0.095475796	0.001868	-0.002327464	0.006063464
LDL Cholesterol	0.0001	"1e-04"	0.0001	"1e-04"	0.090239046	0.092257214	0.002018168	-0.002157602	0.006193938
LDL Cholesterol	0.0001	"1e-04"	0.001	"1e-03"	0.075910194	0.077911249	0.002001055	-0.002050385	0.006052495
LDL Cholesterol	0.0001	"1e-04"	0.01	"1e-02"	0.051361731	0.05299106	0.001629329	-0.000694444	0.000694444
LDL Cholesterol	0.001	"1e-03"	0.00001	"1e-05"	0.093607796	0.095548748	0.001940952	-0.002255099	0.006137003
LDL Cholesterol	0.001	"1e-03"	0.0001	"1e-04"	0.090239046	0.09242145	0.002182404	-0.001994727	0.006359535
LDL Cholesterol	0.001	"1e-03"	0.001	"1e-03"	0.075910194	0.078069414	0.00215922	-0.001893751	0.006212191
LDL Cholesterol	0.001	"1e-03"	0.01	"1e-02"	0.051361731	0.05310893	0.001747199	-0.000694444	0.000694444
LDL Cholesterol	0.01	"1e-02"	0.00001	"1e-05"	0.093607796	0.095490726	0.00188293	-0.002312654	0.006078514
LDL Cholesterol	0.01	"1e-02"	0.0001	"1e-04"	0.090239046	0.09239694	0.002157894	-0.002019034	0.006334822
LDL Cholesterol	0.01	"1e-02"	0.001	"1e-03"	0.075910194	0.07790035	0.001990156	-0.002061178	0.00604149
LDL Cholesterol	0.01	"1e-02"	0.01	"1e-02"	0.051361731	0.05258655	0.001224819	-0.000694444	0.000694444
Triglycerides	0.00001	"1e-05"	0.00001	"1e-05"	0.104330948	0.104835541	0.000504593	-0.003728617	0.004737803
Triglycerides	0.00001	"1e-05"	0.0001	"1e-04"	0.105411599	0.106055745	0.000644146	-0.003593475	0.004881767
Triglycerides	0.00001	"1e-05"	0.001	"1e-03"	0.097310233	0.097898623	0.00058839	-0.003616725	0.004793505
Triglycerides	0.00001	"1e-05"	0.01	"1e-02"	0.075098883	0.07583245	0.000733567	-0.000694444	0.000694444
Triglycerides	0.0001	"1e-04"	0.00001	"1e-05"	0.104330948	0.105038767	0.000707819	-0.003526895	0.004942533
Triglycerides	0.0001	"1e-04"	0.0001	"1e-04"	0.105411599	0.106177682	0.000766083	-0.003472431	0.005004597
Triglycerides	0.0001	"1e-04"	0.001	"1e-03"	0.097310233	0.098044757	0.000734524	-0.003471743	0.004940791
Triglycerides	0.0001	"1e-04"	0.01	"1e-02"	0.075098883	0.07609913	0.001000247	-0.000694444	0.000694444
Triglycerides	0.001	"1e-03"	0.00001	"1e-05"	0.104330948	0.104822889	0.000491941	-0.003741175	0.004725057
Triglycerides	0.001	"1e-03"	0.0001	"1e-04"	0.105411599	0.10602121	0.000609611	-0.003627757	0.004846979
Triglycerides	0.001	"1e-03"	0.001	"1e-03"	0.097310233	0.09800776	0.000697527	-0.003508449	0.004903503
Triglycerides	0.001	"1e-03"	0.01	"1e-02"	0.075098883	0.07643456	0.001335677	-0.000694444	0.000694444
Triglycerides	0.01	"1e-02"	0.00001	"1e-05"	0.104330948	0.104641344	0.000310396	-0.003921372	0.004542164
Triglycerides	0.01	"1e-02"	0.0001	"1e-04"	0.105411599	0.105897338	0.000485739	-0.00375072	0.004722198
Triglycerides	0.01	"1e-02"	0.001	"1e-03"	0.097310233	0.097974167	0.000663934	-0.003541777	0.004869645
Triglycerides	0.01	"1e-02"	0.01	"1e-02"	0.075098883	0.07674251	0.001643627	-0.000694444	0.000694444
