## Supplementary material for "A versatile, fast and unbiased method for estimation of gene-by-environment interaction effects on biobank-scale datasets": Supp_Table_1.csv

# of Features	Inversion Time (h)	CG Time (h)	Inversion MSE for Beta	CG MSE for Beta
1000	0.033	0.014	0.0001	0.0001
2000	0.11	0.013	5.62E-05	5.62E-05
4000	0.526	0.023	2.88E-05	2.88E-05
8000	3.53	0.065	1.38E-05	1.38E-05
12000	10.364	0.129	9.12E-06	9.12E-06
16000	22.208	0.228	6.93E-06	6.93E-06
24000	69.41	0.496	4.65E-06	4.65E-06
32000	169.099	0.904	3.47E-06	3.47E-06
